# Dopamine pathway and Parkinson’s risk variants are associated with levodopa-induced dyskinesia

**DOI:** 10.1101/2023.08.28.23294610

**Authors:** Yuri L. Sosero, Sara Bandres-Ciga, Bart Ferwerda, Maria T. P. Tocino, Dìaz R. Belloso, Pilar Gómez-Garre, Johann Faouzi, Pille Taba, Lukas Pavelka, Tainà M. Marques, Clarissa P. C. Gomes, Alexey Kolodkin, Patrick May, Lukasz M Milanowski, Zbigniew K. Wszolek, Ryan J. Uitti, Peter Heutink, Jacobus J. van Hilten, David K. Simon, Shirley Eberly, Ignacio Alvarez, Lynne Krohn, Eric Yu, Kathryn Freeman, Uladzislau Rudakou, Jennifer A. Ruskey, Farnaz Asayesh, Manuel Menéndez-Gonzàlez, Pau Pastor, Owen A. Ross, Rejko Krüger, the NCER-PD Consortium, Jean-Christophe Corvol, Sulev Koks, Pablo Mir, Rob M.A. De Bie, Hirotaka Iwaki, Ziv Gan-Or, the International Parkinson’s Disease Genomic Consortium

## Abstract

**Background:** Levodopa-induced dyskinesia (LID) is a common adverse effect of levodopa, one of the main therapeutics used to treat the motor symptoms of Parkinson’s disease (PD). Previous evidence suggests a connection between LID and a disruption of the dopaminergic system as well as genes implicated in PD, including *GBA1* and *LRRK2*.

**Objectives:** To investigate the effects of genetic variants on risk and time to LID.

**Methods:** We performed a genome-wide association study (GWAS) and analyses focused on *GBA1* and *LRRK2* variants. We also calculated polygenic risk scores including risk variants for PD and variants in genes involved in the dopaminergic transmission pathway. To test the influence of genetics on LID risk we used logistic regression, and to examine its impact on time to LID we performed Cox regression including 1,612 PD patients with and 3,175 without LID.

**Results:** We found that *GBA1* variants were associated with LID risk (OR=1.65, 95% CI=1.21-2.26, p=0.0017) and *LRRK2* variants with reduced time to LID onset (HR=1.42, 95% CI=1.09-1.84, p=0.0098). The fourth quartile of the PD PRS was associated with increased LID risk (OR_fourth_quartile_=1.27, 95% CI=1.03-1.56, *p=*0.0210). The third and fourth dopamine pathway PRS quartiles were associated with a reduced time to development of LID (HR_third_quartile=_1.38, 95% CI=1.07-1.79, *p=*0.0128; HR_fourth_quartile=_1.38, 95% CI=1.06-1.78, *p=*0.0147).

**Conclusions:** This study suggests that variants implicated in PD and in the dopaminergic transmission pathway play a role in the risk/time to develop LID. Further studies will be necessary to examine how these findings can inform clinical care.
