## Supplementary Table 1 for "Dopamine pathway and Parkinson’s risk variants are associated with levodopa-induced dyskinesia"

### Sheet: Supplementary Table 1
Supplementary Table 1 - Cohorts included in the single analyses
Cohorts	GWAS		GBA1		LRRK2		PRS
	Logistic	Cox	Logistic	Cox	Logistic	Cox	Logistic	Cox
Barcelona	x		x				x
CORIELL	x	x	x	x	x	x	x	x
DIGPD	x	x	x	x	x	x	x	x
LEAP	x		x	x	x	x	x	x
Luxemburg	x	x	x	x	x	x	x	x
Mayo Clinic	x	x	x		x		x	x
McGill	x		x		x		x
Oviedo-HUCA	x		x		x		x
PPMI - PDBP- HBS (AMP-PD)	x		x		x		x
PreCEPT	x	x	x	x	x	x	x	x
SCOPA	x	x	x	x	x	x	x	x
Sevilla	x	x	x	x	x	x	x	x
Tartu	x	x	x	x			x	x
AMP-PD: Accelerating Medicines Partnership Parkinson's disease, including the New Discovery of Biomarkers (BioFIND), the Harvard Biomarker Study (HBS) and the Parkinson’s Disease Biomarkers Program (PDBP) cohorts;
Barcelona: Hospital Universitari Mutua de Terrassa, Spain; CORIELL: Coriell Institute for Medical Research, USA; DIGPD: Drug Interaction With Genes in Parkinson's Disease, France; LEAP: Levodopa in Early Parkinson's Disease, Netherlands;
Luxemburg: Luxembourg Parkinson's Study; Mayo: Mayo Clinic, USA; McGill: McGill University, Canada; Oviedo: Central University Hospital of Asturias, Spain
PreCEPT: Parkinson Research Examination of CEP-1347 Trial; SCOPA: SCales for Outcomes in PArkinson's disease; Sevillla: Universidad de Sevilla; Tartu: University of Tartu
GWAS: genome-wide association study; GBA1: analyses focused on GBA1 variants; LRRK2: analyses focused on LRRK2 variants; PRS: polygenic risk score analyses; logistic: logistic regression; Cox: cox regression
