## Supplementary Table 2 for "Dopamine pathway and Parkinson’s risk variants are associated with levodopa-induced dyskinesia"

### Sheet: Supplementary Table 2
Supplementary Table 2 - Carriers of GBA1 variants across different cohorts
Center	GBA1 carriers LID-, N/tot	GBA1 carriers LID-, %	GBA1 carriers LID+, N/tot	GBA1 carriers LID+, %
Barcelona	3/103	2.90%	1/48	2.10%
CORIELL	29/221	13.10%	20/117	17.10%
DIGPD	3/220	1.40%	7/166	4.20%
LEAP	38/336	11.30%	12/75	16.00%
Luxembourg	6/330	1.80%	4/140	2.90%
Mayo Clinic Florida	6/404	1.50%	2/151	1.30%
McGill	18/258	7.00%	15/120	12.50%
Oviedo-HUCA	2/80	2.50%	2/110	1.80%
PDBP - PPMI - HBS (AMP-PD)	34/580	5.90%	7/87	8.00%
PreCEPT	17/181	9.40%	12/137	8.80%
SCOPA	14/109	12.80%	32/177	18.10%
Sevilla	7/180	3.90%	25/252	9.90%
Tartu	7/173	4.00%	3/32	9.40%
TOTAL	184/3175	5.80%	142/1612	8.80%
AMP-PD: Accelerating Medicines Partnership Parkinson’s disease, including the Parkinson’s Disease Biomarkers Program (PDBP), Parkinson’s Progression Markers Initiative (PPMI) and Harvard Biomarker Study (HBS) cohorts;
Barcelona: Hospital Universitari Mutua de Terrassa, Spain; CORIELL: NINDS Exploratory Trials in PD Long-Term Study 1 (NET-PD LS1), Coriell Institute for Medical Research, USA; DIGPD: Drug Interaction With Genes in Parkinson’s Disease, France;
LEAP: Levodopa in Early Parkinson’s Disease, Netherlands; Luxemburg: Luxembourg Centre for Systems Biomedicine; Mayo Clinic Florida: Mayo Clinic Florida, USA; McGill: McGill University, Canada; Oviedo: Central University Hospital of Asturias, Spain;
PreCEPT: Parkinson Research Examination of CEP-1347 Trial; SCOPA: SCales for Outcomes in PArkinson's disease; Sevillla: Universidad de Sevilla; Tartu: University of Tartu;
Carrier status for GBA1 variants p.N370S, p.E326K and p.T369M. GBA1 carriers LID-, N/tot: carriers of GBA1 variants without LID out of all patients without LID;
GBA1 carriers LID+, N/tot: carriers of GBA1 variants with LID out of all the patients with LID; GBA1 carriers LID-, %: percentage of carriers of GBA1 variants without LID; GBA1 carriers LID+ , %: percentage of carriers of GBA1 variants with LID
