## Supplementary Table 3 for "Dopamine pathway and Parkinson’s risk variants are associated with levodopa-induced dyskinesia"

### Sheet: Supplementary Table 3
Supplementary Table 3 - Carriers of LRRK2 variants across different cohorts
Center	LRRK2 carriers LID-, N/tot	LRRK2 carriers LID-, %	LRRK2 carriers LID+, N/tot	LRRK2 carriers LID+, %
Barcelona	2/103	1.90%	0/48	0.00%
CORIELL	12/221	5.40%	12/117	10.30%
DIGPD	10/220	4.50%	13/166	7.80%
LEAP	16/336	4.80%	3/75	4.00%
Luxembourg	21/330	6.40%	13/140	9.30%
Mayo Clinic Florida	22/404	5.40%	5/151	3.30%
McGill	14/258	5.40%	9/120	7.50%
Oviedo-HUCA	4/80	5.00%	8/110	7.30%
PDBP – PPMI – HBS (AMP-PD)	21/580	3.60%	2/87	2.30%
PreCEPT	11/181	6.10%	8/137	5.80%
SCOPA	7/109	6.40%	8/177	4.50%
Sevilla	11/180	6.10%	27/252	10.70%
Tartu	6/173	3.50%	0/32	0.00%
TOTAL	157/3175	4.90%	108/1612	6.70%
AMP-PD: Accelerating Medicines Partnership Parkinson’s disease, including the Parkinson’s Disease Biomarkers Program (PDBP), Parkinson’s Progression Markers Initiative (PPMI) and Harvard Biomarker Study (HBS) cohorts;
Barcelona: Hospital Universitari Mutua de Terrassa, Spain; CORIELL: NINDS Exploratory Trials in PD Long-Term Study 1 (NET-PD LS1), Coriell Institute for Medical Research, USA; DIGPD: Drug Interaction With Genes in Parkinson’s Disease, France;
LEAP: Levodopa in Early Parkinson’s Disease, Netherlands; Luxemburg: Luxembourg Centre for Systems Biomedicine; Mayo Clinic Florida: Mayo Clinic Florida, USA; McGill: McGill University, Canada; Oviedo: Central University Hospital of Asturias, Spain;
PreCEPT: Parkinson Research Examination of CEP-1347 Trial; SCOPA: SCales for Outcomes in PArkinson's disease; Sevillla: Universidad de Sevilla; Tartu: University of Tartu;
Carrier status for LRRK2 variants p.G2019S, p.M1646T and p.R1441G/C. LRRK2 carriers LID- , N/tot: carriers of LRRK2 variants without LID out of all patients without LID;
LRRK2 carriers LID+ , N/tot: carriers of LRRK2 variants with LID out of all patients with LID; LRRK2 carriers LID- , %: percentage of carriers of LRRK2 variants without LID; LRRK2 carriers LID+ , %: percentage of carriers of LRRK2 variants with LID
