## Supplementary Table 4 for "Dopamine pathway and Parkinson’s risk variants are associated with levodopa-induced dyskinesia"

### Sheet: Supplementary Table 4
Supplementary Table 4 - Logistic regression between variants previously associated with LID and LID risk
Coordinates	rs ID	Gene	OR	StdErr	P-value
22:24825511	rs2298383	ADORA2A	1.09933	0.0594	0.111
16:10115488	rs8057394	GRIN2A	0.1046	0.0675	0.1212
22:24826672	rs3761422	ADORA2A	0.917319	0.0605	0.1536
16:10123469	rs7192557	GRIN2A	0.1156	0.082	0.1586
10:72179746	rs1043098	EIF4EBP2	-0.0748	0.058	0.1968
6:161807855	rs1801582	PRKN	-0.0933	0.0742	0.2087
X:43591036	rs6323	MAOA	1.43247	0.3144	0.253
X:43591036	rs6323	MAOA	0.3594	0.3144	0.253
1:155206037	rs75548401	GBA1	1.72702	0.4969	0.2715
5:141025162	rs456998	FCHSD1	-0.06	0.0581	0.3018
3:113890815	rs6280	DRD3	-0.0547	0.0597	0.3592
6:167152526	rs6456121	RPS6KA2	0.0564	0.0636	0.3751
X:43627999	rs1799836	MAOB	0.2422	0.2759	0.38
11:113283477	rs6275	DRD2	1.04991	0.0635	0.4429
5:78812909	rs4704559	HOMER1	1.08177	0.1025	0.4429
6:154360797	rs1799971	OPRM1	0.946674	0.0791	0.4886
12:40734202	rs34637584	LRRK2	1.66496	0.8414	0.5446
11:113285536	rs2283265	DRD2	0.95552	0.0782	0.5609
11:113283688	rs1076560	DRD2	0.960021	0.0779	0.6009
22:19951271	rs4680	COMT	0.975505	0.0677	0.7143
11:534242	rs12628	HRAS	-0.0195	0.0603	0.7468
11:113270828	rs1800497	ANKK1	0.979317	0.0697	0.7645
5:38957820	rs2043112	RICTOR	0.1548	1.1046	0.8886
17:57989860	rs1292034	RPS6KB1	-0.0059	0.0584	0.9191
11:27679916	rs6265	BDNF	1.00723	0.0723	0.921
17:64779154	rs4790904	PRKCA	-0.0037	0.0704	0.9585
Coordinates: chromosome:base pair; rs ID: variant rs number; gene: nearest gene; OR: odds ratio; StdErr: standard error
