## Supplementary Table 5 for "Dopamine pathway and Parkinson’s risk variants are associated with levodopa-induced dyskinesia"

### Sheet: Supplementary Table 5
Supplementary Table 5 - Cox regression between variants previously associated with LID and progression to LID
Coordinates	rs ID	Gene	HR	StdErr	P-value
11:534242	rs12628	HRAS	-0.1112	0.0604	0.06564
11:27679916	rs6265	BDNF	0.903662	0.0576	0.07833
22:19951271	rs4680	COMT	1.11885	0.0651	0.08457
11:113283477	rs6275	DRD2	1.08959	0.062	0.1665
1:155206037	rs75548401	GBA1	0.705323	0.3042	0.2511
6:167152526	rs6456121	RPS6KA2	-0.0604	0.0553	0.2746
17:57989860	rs1292034	RPS6KB1	-0.0587	0.0572	0.3053
11:113283688	rs1076560	DRD2	1.06855	0.0775	0.3924
11:113285536	rs2283265	DRD2	1.06311	0.0771	0.4273
5:78812909	rs4704559	HOMER1	1.08296	0.1035	0.4415
22:24826672	rs3761422	ADORA2A	1.03407	0.0465	0.471
5:141025162	rs456998	FCHSD1	-0.0424	0.0591	0.4733
10:72179746	rs1043098	EIF4EBP2	-0.0415	0.0585	0.4785
11:113270828	rs1800497	ANKK1	1.03738	0.0555	0.5083
5:38957820	rs2043112	RICTOR	-0.5164	0.8169	0.5273
16:10115488	rs8057394	GRIN2A	-0.0451	0.0724	0.5334
22:24825511	rs2298383	ADORA2A	0.973361	0.0458	0.5552
3:113890815	rs6280	DRD3	-0.0274	0.0477	0.5653
17:64779154	rs4790904	PRKCA	0.0303	0.0714	0.6711
6:154360797	rs1799971	OPRM1	1.01664	0.0673	0.8064
6:161807855	rs1801582	PRKN	0.0093	0.0609	0.8786
12:40734202	rs34637584	LRRK2	0.943367	0.4589	0.8989
16:10123469	rs7192557	GRIN2A	0.0094	0.0864	0.9133
Coordinates: chromosome:base pair; rs ID: variant rs number; gene: nearest gene; HR: hazard ratio; StdErr: standard error
