## Supplementary Table 6 for "Dopamine pathway and Parkinson’s risk variants are associated with levodopa-induced dyskinesia"

### Sheet: Supplementary Table 6
Supplementary Table 6 – Logistic and Cox regression results for variants recently associated with LID progression
Logistic regression
Variant ID	Variant position	OR	SE	P-value
rs72673189	4:32435284	0.777012	0.3638	0.4879
rs189093213	1:53778300	0.736387	0.5242	0.5593
rs180924818	16:17044975	0.890475	0.286	0.685
Cox regression
Variant ID	Variant position	HR	SE	P-value
rs72673189	1:53778300	0.403774	0.4873	0.06273
rs189093213	16:17044975	0.623317	0.3033	0.1191
rs180924818	4:32435284	1.18613	0.342	0.6177
OR:odds ratio, SE:standard error; HR:hazard ratio
