## Supplementary Table 7 for "Dopamine pathway and Parkinson’s risk variants are associated with levodopa-induced dyskinesia"

### Sheet: Supplementary Table 7
Supplementary Table 7 - Logistic regression between PRS quartiles including PD risk variants and LID risk
quartile	OR	OR.LB	OR.UB	p	sig
2	0.941531	0.765671	1.15778	0.56791
3	1.02546	0.833641	1.26142	0.811921
4	1.27039	1.03667	1.55681	0.0210482	*
quartile: quartile compared with the first quartile; OR: odds ratio; LB: lower bound of 95% confidence interval; UB: upper bound of 95% confidence interval; p: p-value; sig: the asterisk indicates the results are significant
