## Supplementary Table 8 for "Dopamine pathway and Parkinson’s risk variants are associated with levodopa-induced dyskinesia"

### Sheet: Supplementary Table 8
Supplementary Table 8 - Cox regression between PRS quartiles including PD risk variants and progression to LID
quartile	HR	HR.LB	HR.UB	p	sig
2	0.99649	0.821043	1.20943	0.971615
3	1.0533	0.869853	1.27544	0.594815
4	0.888892	0.761576	1.03749	0.135359
quartile: quartile compared with the first quartile; HR: hazard ratio; LB: lower bound of 95% confidence interval; UB: upper bound of 95% confidence interval; p: p-value; sig: the asterisk indicates the results are significant
