## Supplementary Table 9 for "Dopamine pathway and Parkinson’s risk variants are associated with levodopa-induced dyskinesia"

### Sheet: Supplementary Table 9
Supplementary Table 9 - Logistic regression between dopaminergic transmission PES quartiles and LID risk
quartile	OR	OR.LB	OR.UB	p	sig
2	1.00951	0.782889	1.30174	0.941803
3	1.0654	0.824336	1.37697	0.628359
4	1.25568	0.978384	1.61156	0.0737254
quartile: quartile compared with the first quartile; OR: odds ratio; LB: lower bound of 95% confidence interval; UB: upper bound of 95% confidence interval; p: p-value; sig: the asterisk indicates the results are significant
