## Supplementary Table 10 for "Dopamine pathway and Parkinson’s risk variants are associated with levodopa-induced dyskinesia"

### Sheet: Supplementary Table 10
Supplementary Table 10 - Cox regression between dopaminergic transmission PES and progression to LID
quartile	HR	HR.LB	HR.UB	p	sig
2	1.01834	0.781748	1.32653	0.892836
3	1.38508	1.07181	1.7899	0.0127716	*
4	1.37881	1.06542	1.78438	0.0146194	*
quartile: quartile compared with the first quartile; HR: hazard ratio; LB: lower bound of 95% confidence interval; UB: upper bound of 95% confidence interval; p: p-value; sig: the asterisk indicates the results are significant
